# Comparative safety and sedation-related outcomes of fospropofol disodium versus propofol for adult sedation outside general anaesthesia induction or maintenance (including ICU and procedural sedation): a systematic review, meta-analysis and trial sequential analysis

**DOI:** 10.64898/2026.09.22.26363627

**Authors:** Guiping Xu, Yutong Shi, Yang Wang, Alimujiang Simayi, Li Qu

## Abstract

**Background:** Fospropofol disodium is a water-soluble prodrug of propofol that avoids a lipid emulsion carrier. It may therefore reduce injection pain, cardiorespiratory depression and lipid exposure. In May 2021 it was approved in China (H20210017) for induction of general anaesthesia in adults. Randomised trials have since tested it for sedation outside the operating room, but this setting has not been systematically reviewed.
