## Supplementary material for "Comparative safety and sedation-related outcomes of fospropofol disodium versus propofol for adult sedation outside general anaesthesia induction or maintenance (including ICU and procedural sedation): a systematic review, meta-analysis and trial sequential analysis": Attachments to reproduce calculated data in this review: source_of_truth_audit.csv

outcome_key	outcome_cn	method	study	setting	fp_event	fp_total	pp_event	pp_total	zero_cell	continuity_correction	log_or	se_log_or	variance_log_or	individual_or	individual_lo	individual_hi	pooled_or	pooled_lo	pooled_hi	tau2	i2	q	k
hypotension	Hypotension	DL	Feng 2026	ICU	8	70	16	70	no	no	-0.8312975190	0.4713253131	0.2221475508	0.43548387	0.17289079	1.09691325	0.50715408	0.27774828	0.92603728	0.4355704311	50.955524	18.3506905694	10
hypotension	Hypotension	DL	Gao 2025	ICU	18	30	18	30	no	no	0.0000000000	0.5270462767	0.2777777778	1.00000000	0.35593374	2.80951172	0.50715408	0.27774828	0.92603728	0.4355704311	50.955524	18.3506905694	10
hypotension	Hypotension	DL	Gao 2024	ICU	14	30	12	30	no	no	0.2719337155	0.5223193088	0.2728174603	1.31250000	0.47151134	3.65347789	0.50715408	0.27774828	0.92603728	0.4355704311	50.955524	18.3506905694	10
hypotension	Hypotension	DL	Candiotti 2011	ICU	6	38	2	22	no	no	0.6286086594	0.8648217543	0.7479166667	1.87500000	0.34423112	10.21297834	0.50715408	0.27774828	0.92603728	0.4355704311	50.955524	18.3506905694	10
hypotension	Hypotension	DL	Xiong 2026	ICU	2	31	1	31	no	no	0.7270487322	1.2521246312	1.5678160920	2.06896552	0.17779652	24.07594019	0.50715408	0.27774828	0.92603728	0.4355704311	50.955524	18.3506905694	10
hypotension	Hypotension	DL	Bai 2025	GI endoscopy	2	70	13	66	no	no	-2.1210179685	0.7813430001	0.6104968838	0.11990950	0.02592752	0.55455700	0.50715408	0.27774828	0.92603728	0.4355704311	50.955524	18.3506905694	10
hypotension	Hypotension	DL	Zhang 2025	Hysteroscopy	1	46	7	46	no	no	-2.0890109927	1.0912013521	1.1907203907	0.12380952	0.01458494	1.05100165	0.50715408	0.27774828	0.92603728	0.4355704311	50.955524	18.3506905694	10
hypotension	Hypotension	DL	Tang 2026	Hysteroscopy	3	52	2	29	no	no	-0.1905183240	0.9438106450	0.8907785336	0.82653061	0.12997838	5.25589624	0.50715408	0.27774828	0.92603728	0.4355704311	50.955524	18.3506905694	10
hypotension	Hypotension	DL	Xu 2025	Gastroscopy	2	40	8	40	no	no	-1.5581446180	0.8261753987	0.6825657895	0.21052632	0.04169190	1.06306810	0.50715408	0.27774828	0.92603728	0.4355704311	50.955524	18.3506905694	10
hypotension	Hypotension	DL	Liu 2026	GI endoscopy	9	213	32	213	no	no	-1.3881342880	0.3908809714	0.1527879338	0.24954044	0.11598888	0.53686555	0.50715408	0.27774828	0.92603728	0.4355704311	50.955524	18.3506905694	10
injection_pain	Injection pain	DL	Bai 2025	GI endoscopy	0	70	25	66	yes	yes	-4.4617449153	1.4413523056	2.0774964690	0.01154221	0.00068452	0.19462232	0.08541569	0.03414305	0.21368447	0.9861785173	65.228998	20.1317175605	8
injection_pain	Injection pain	DL	Zhang 2025	Hysteroscopy	0	46	11	46	yes	yes	-3.4054138320	1.4617218997	2.1366309122	0.03319308	0.00189149	0.58249254	0.08541569	0.03414305	0.21368447	0.9861785173	65.228998	20.1317175605	8
injection_pain	Injection pain	DL	Tang 2026	Hysteroscopy	0	52	9	29	yes	yes	-3.8848272626	1.4741408565	2.1730912647	0.02055138	0.00114295	0.36953450	0.08541569	0.03414305	0.21368447	0.9861785173	65.228998	20.1317175605	8
injection_pain	Injection pain	DL	Zhan 2025	Gastroscopy	11	90	29	90	no	no	-1.2279745455	0.3929930279	0.1544435200	0.29288520	0.13557356	0.63273207	0.08541569	0.03414305	0.21368447	0.9861785173	65.228998	20.1317175605	8
injection_pain	Injection pain	DL	Xu 2025	Gastroscopy	3	40	11	40	no	no	-1.5429050668	0.6969592598	0.4857522099	0.21375921	0.05453322	0.83789296	0.08541569	0.03414305	0.21368447	0.9861785173	65.228998	20.1317175605	8
injection_pain	Injection pain	DL	Liu 2026	GI endoscopy	3	213	37	213	no	no	-2.6889291597	0.6089368467	0.3708040833	0.06795367	0.02060039	0.22415602	0.08541569	0.03414305	0.21368447	0.9861785173	65.228998	20.1317175605	8
injection_pain	Injection pain	DL	Fan 2024	Gastroscopy	7	126	23	34	no	no	-3.5708122872	0.5344603409	0.2856478560	0.02813299	0.00986902	0.08019693	0.08541569	0.03414305	0.21368447	0.9861785173	65.228998	20.1317175605	8
injection_pain	Injection pain	DL	Candiotti 2011	ICU	2	38	3	22	no	no	-1.0445450674	0.9558988911	0.9137426901	0.35185185	0.05403589	2.29106496	0.08541569	0.03414305	0.21368447	0.9861785173	65.228998	20.1317175605	8
bradycardia	Bradycardia	DL	Feng 2026	ICU	1	70	2	70	no	no	-0.7077459800	1.2366077131	1.5291986360	0.49275362	0.04365240	5.56226354	0.44965102	0.17086123	1.18333483	0.8949217481	44.154977	14.3253589900	9
bradycardia	Bradycardia	DL	Gao 2025	ICU	2	30	0	30	yes	yes	1.6772605088	1.5709470407	2.4678746045	5.35087719	0.24615455	116.31670757	0.44965102	0.17086123	1.18333483	0.8949217481	44.154977	14.3253589900	9
bradycardia	Bradycardia	DL	Gao 2024	ICU	1	30	2	30	no	no	-0.7282385004	1.2530750354	1.5701970443	0.48275862	0.04140865	5.62819377	0.44965102	0.17086123	1.18333483	0.8949217481	44.154977	14.3253589900	9
bradycardia	Bradycardia	DL	Candiotti 2011	ICU	1	38	2	22	no	no	-1.3083328197	1.2557973670	1.5770270270	0.27027027	0.02305908	3.16777681	0.44965102	0.17086123	1.18333483	0.8949217481	44.154977	14.3253589900	9
bradycardia	Bradycardia	DL	Bai 2025	GI endoscopy	2	70	17	66	no	no	-2.4677535706	0.7706734555	0.5939375750	0.08477509	0.01871793	0.38395359	0.44965102	0.17086123	1.18333483	0.8949217481	44.154977	14.3253589900	9
bradycardia	Bradycardia	DL	Zhang 2025	Hysteroscopy	1	46	8	46	no	no	-2.2485178717	1.0832995946	1.1735380117	0.10555556	0.01262868	0.88227572	0.44965102	0.17086123	1.18333483	0.8949217481	44.154977	14.3253589900	9
bradycardia	Bradycardia	DL	Xiong 2026	ICU	1	31	1	31	no	no	0.0000000000	1.4375905769	2.0666666667	1.00000000	0.05974454	16.73793216	0.44965102	0.17086123	1.18333483	0.8949217481	44.154977	14.3253589900	9
bradycardia	Bradycardia	DL	Xu 2025	Gastroscopy	0	40	1	40	yes	yes	-1.1236135909	1.6482337457	2.7166744804	0.32510288	0.01285334	8.22291320	0.44965102	0.17086123	1.18333483	0.8949217481	44.154977	14.3253589900	9
bradycardia	Bradycardia	DL	Liu 2026	GI endoscopy	8	213	5	213	no	no	0.4845317298	0.5785203031	0.3346857411	1.62341463	0.52237578	5.04517088	0.44965102	0.17086123	1.18333483	0.8949217481	44.154977	14.3253589900	9
respiratory_depression	Respiratory depression/hypoxaemia	DL	Xu 2025	Gastroscopy	2	40	10	40	no	no	-1.8458266905	0.8121878618	0.6596491228	0.15789474	0.03213804	0.77573952	0.18753506	0.10971891	0.32054089	0.0000000000	0.000000	0.3737100074	5
respiratory_depression	Respiratory depression/hypoxaemia	DL	Bai 2025	GI endoscopy	5	70	19	66	no	no	-1.6592407349	0.5378594520	0.2892927901	0.19028340	0.06630796	0.54605465	0.18753506	0.10971891	0.32054089	0.0000000000	0.000000	0.3737100074	5
respiratory_depression	Respiratory depression/hypoxaemia	DL	Zhang 2025	Hysteroscopy	0	46	2	46	yes	yes	-1.6534010359	1.5633225152	2.4439772865	0.19139785	0.00893738	4.09886905	0.18753506	0.10971891	0.32054089	0.0000000000	0.000000	0.3737100074	5
respiratory_depression	Respiratory depression/hypoxaemia	DL	Liu 2026	GI endoscopy	9	213	37	213	no	no	-1.5613293341	0.3856448069	0.1487219171	0.20985692	0.09854981	0.44687985	0.18753506	0.10971891	0.32054089	0.0000000000	0.000000	0.3737100074	5
respiratory_depression	Respiratory depression/hypoxaemia	DL	Fan 2024	Gastroscopy	2	126	4	34	no	no	-2.1122313645	0.8896054459	0.7913978495	0.12096774	0.02115544	0.69169879	0.18753506	0.10971891	0.32054089	0.0000000000	0.000000	0.3737100074	5
hypertriglyceridemia	Hypertriglyceridaemia	DL	Feng 2026	ICU	1	70	3	70	no	no	-1.1280261739	1.1673694617	1.3627514601	0.32367150	0.03284124	3.18999060	0.29195255	0.13059504	0.65267632	0.0000000000	0.000000	0.1515686328	4
hypertriglyceridemia	Hypertriglyceridaemia	DL	Gao 2025	ICU	6	30	13	30	no	no	-1.1180303745	0.5865832760	0.3440799397	0.32692308	0.10354659	1.03217977	0.29195255	0.13059504	0.65267632	0.0000000000	0.000000	0.1515686328	4
hypertriglyceridemia	Hypertriglyceridaemia	DL	Gao 2024	ICU	3	30	9	30	no	no	-1.3499267169	0.7273929675	0.5291005291	0.25925926	0.06231102	1.07870743	0.29195255	0.13059504	0.65267632	0.0000000000	0.000000	0.1515686328	4
hypertriglyceridemia	Hypertriglyceridaemia	DL	Xiong 2026	ICU	0	31	2	31	yes	yes	-1.6750351949	1.5702370321	2.4656443368	0.18730159	0.00862837	4.06587669	0.29195255	0.13059504	0.65267632	0.0000000000	0.000000	0.1515686328	4
paresthesia	Pruritus/paraesthesia	DL	Tang 2026	Hysteroscopy	20	52	0	29	yes	yes	3.6167222407	1.4537702788	2.1134480237	37.21538462	2.15401274	642.97895046	32.55907437	12.88738869	82.25819436	0.0000000000	0.000000	0.6315995142	4
paresthesia	Pruritus/paraesthesia	DL	Zhan 2025	Gastroscopy	51	90	3	90	no	no	3.6355598166	0.6245610098	0.3900764550	37.92307692	11.14978525	128.98542272	32.55907437	12.88738869	82.25819436	0.0000000000	0.000000	0.6315995142	4
paresthesia	Pruritus/paraesthesia	DL	Liu 2026	GI endoscopy	30	213	1	213	no	no	3.5482975035	1.0215257194	1.0435147953	34.75409836	4.69316452	257.36309620	32.55907437	12.88738869	82.25819436	0.0000000000	0.000000	0.6315995142	4
paresthesia	Pruritus/paraesthesia	DL	Fan 2024	Gastroscopy	17	126	0	34	yes	yes	2.4003828363	1.4475015663	2.0952607845	11.02739726	0.64615218	188.19636384	32.55907437	12.88738869	82.25819436	0.0000000000	0.000000	0.6315995142	4
extubation	Successful extubation	DL	Gao 2025	ICU	10	30	11	30	no	no	-0.1466034742	0.5417939367	0.2935406699	0.86363636	0.29863906	2.49755597	1.07596257	0.50653219	2.28553184	0.0000000000	0.000000	0.3314311279	2
extubation	Successful extubation	DL	Xiong 2026	ICU	22	31	20	31	no	no	0.2959808753	0.5454124563	0.2974747475	1.34444444	0.46161340	3.91568111	1.07596257	0.50653219	2.28553184	0.0000000000	0.000000	0.3314311279	2
